# Global surveillance of potential antiviral drug resistance in SARS-CoV-2: proof of concept focussing on the RNA-dependent RNA polymerase

**DOI:** 10.1101/2020.12.28.20248663

**Authors:** Alfredo Mari, Tim Roloff, Madlen Stange, Kirstine K. Søgaard, Erblin Asllanaj, Gerardo Tauriello, Leila Tamara Alexander, Michael Schweitzer, Karoline Leuzinger, Alexander Gensch, Aurélien Martinez, Julia Bielicki, Hans Pargger, Martin Siegemund, Christian H. Nickel, Roland Bingisser, Michael Osthoff, Stefano Bassetti, Parham Sendi, Manuel Battegay, Catia Marzolini, Helena M.B. Seth-Smith, Torsten Schwede, Hans H. Hirsch, Adrian Egli

## Abstract

Antiviral treatments for COVID-19 have involved many repurposed drugs. Currently, SARS-CoV-2 RNA-dependent RNA polymerase (RdRp, encoded by *nsp12-nsp7-nsp8*) has been targeted by numerous inhibitors with debated clinical impact. Among these, remdesivir has been conditionally approved for the treatment of COVID-19 patients. Although the emergence of antiviral resistance, an indirect proxy for antiviral efficacy, poses a considerable healthcare threat, an evolutionary perspective on emerging resistant mutants is still lacking.

Here we show that SARS-CoV-2 RdRp is under purifying selection, that potential escape mutations are rare, and unlikely to lead to viral fitness loss.

In more than 56,000 viral genomes from 105 countries dating from December 2019 to July 2020 we found negative selective pressure affecting *nsp12* (Tajima’s D = −2.62), with potential antiviral escape mutations in only 0.3% of sequenced genomes. Those affected known key residues, such as Nsp12:Val473 and Nsp12:Arg555. Of the potential escape mutations found globally, *in silico* structural models show that this rarely implies loss of stability in RdRp. No potential escape mutation were found in our local cohort of remdesivir treated patients from the first wave (n=8). Our results indicate that RdRp is a suitable drug target, and that remdesivir does not seem to exert high selective pressure. Our study could be the starting point of a larger monitoring effort of drug resistance throughout the COVID-19 pandemic. We recommend the application of repetitive genome sequencing of SARS-CoV-2 from patients treated with antivirals to provide early insights into the evolution or antiviral resistance.
