## Supplemental Table 2 for "Global surveillance of potential antiviral drug resistance in SARS-CoV-2: proof of concept focussing on the RNA-dependent RNA polymerase"

### Sheet: SI_table2
ID	Country	Sex	Age	Pangolin	Date	Mpro	RdRP	Pocket_R_F480	Pocket_R_V557	Pocket_L_Lopi1	Pocket_L_Lopi2	Pocket_L_GC373	Pocket_LV_Ala285	Pocket_5FU_M615
Australia-NT42-2020	Australia	?	?	B.1	2020	Yes	Yes	No	Pocket	No	Pocket	No	No	No
Australia-VIC1050-2020	Australia	Male	47	B.1.23	2020-04-03	No	Yes	No	Pocket	No	No	No	No	No
Australia-VIC1371-2020	Australia	Female	68	B.1.1	2020-04-14	No	Yes	Pocket	No	No	No	No	No	No
Australia-VIC1380-2020	Australia	Male	28	B.1	2020-04-14	No	Yes	No	Pocket	No	No	No	No	No
Australia-VIC1437-2020	Australia	?	?	B.1.1.1	2020-04-18	Yes	Yes	Pocket	No	Pocket	No	No	No	Pocket
Australia-VIC1471-2020	Australia	Female	84	B.1.23	2020-04-22	No	Yes	No	Pocket	No	No	No	No	No
Australia-VIC1558-2020	Australia	Male	39	B.1.36	2020-05-03	No	Yes	No	Pocket	No	No	No	No	No
Australia-VIC1573-2020	Australia	Male	51	B.4	2020-05-07	No	Yes	No	Pocket	No	No	No	No	No
Australia-VIC1668-2020	Australia	Male	35	B.1.36	2020-05-10	No	Yes	No	Pocket	No	No	No	No	No
Australia-VIC1858-2020	Australia	Female	32	B.1.25	2020-03-25	Yes	Yes	No	Pocket	No	No	No	No	No
Australia-VIC2093-2020	Australia	Male	30	B.6	2020-06-15	No	Yes	Pocket	No	No	No	No	No	No
Australia-VIC992-2020	Australia	Male	31	B.4	2020-03-31	No	Yes	Pocket	No	No	No	No	No	No
Austria-CeMM0051-2020	Austria	Male	26	B.1	2020-03-30	No	Yes	No	Pocket	No	No	No	No	No
Bangladesh-CHRF_0031-2020	Bangladesh	Male	?	B.1.1.25	2020-06-16	No	Yes	No	Pocket	No	No	No	No	No
Bangladesh-DU_50740-2020	Bangladesh	Male	8	B.1.1.23	2020-05-06	No	Yes	No	Pocket	No	No	No	No	No
Belgium-UGent-48-2020	Belgium	?	?	A.2	2020-03-30	No	Yes	Pocket	No	No	No	No	No	No
Chile-Santiago-05207-2020	Chile	Female	57	B.1.1	2020-04-30	No	Yes	Pocket	No	No	No	No	No	No
Chile-Santiago_55-2020	Chile	Male	9	B.2.1	2020-04-02	No	Yes	No	Pocket	No	No	No	No	No
Egypt-CUNCI-HGC4I003-2020	Egypt	?	?	B.1.1	2020-06-02	No	Yes	Pocket	No	No	No	No	No	No
England-20100007204-2020	United Kingdom	Male	43	B.4	2020-03-01	No	Yes	Pocket	No	No	No	No	No	No
England-20100010404-2020	United Kingdom	Female	52	B.2	2020-03-01	No	Yes	No	Pocket	No	No	No	No	No
England-201140056-2020	United Kingdom	Male	72	B.1.76	2020-03-10	No	Yes	Codon	No	No	No	No	No	No
England-20124001702-2020	United Kingdom	Male	50	B.2	2020-03-17	No	Yes	No	Pocket	No	No	No	No	No
England-20139032004-2020	United Kingdom	Female	48	B.2	2020-03-27	No	Yes	Pocket	No	No	No	No	No	No
England-201390485-2020	United Kingdom	Male	68	B.1.1	2020-03-28	No	Yes	No	Pocket	No	No	No	No	No
England-201400652-2020	United Kingdom	Male	76	B.1.1	2020-03-30	No	Yes	No	Pocket	No	No	No	No	No
England-20142012804-2020	United Kingdom	Male	49	B.1.1	2020-03-31	No	Yes	Pocket	No	No	No	No	No	No
England-20142024404-2020	United Kingdom	Male	60	B.1.88	2020-03-29	No	Yes	Pocket	No	No	No	No	No	No
England-201420835-2020	United Kingdom	Female	22	B.1.1.1	2020-03-30	Yes	Yes	Pocket	No	Pocket	No	No	No	No
England-20144037404-2020	United Kingdom	Male	53	B.1.88	2020-03-31	No	Yes	Pocket	No	No	No	No	No	No
England-20156034304-2020	United Kingdom	Female	39	B.2.1	2020-04-08	No	Yes	No	Pocket	No	No	No	No	No
England-201640260-2020	United Kingdom	Male	62	B.1.1	2020-04-14	No	Yes	No	Pocket	No	No	No	No	No
England-20170049104-2020	United Kingdom	Male	87	B.2.1	2020-04-20	Yes	Yes	No	Pocket	No	No	No	No	No
England-20172045504-2020	United Kingdom	Female	83	B.1.1	2020-04-16	No	Yes	Pocket	No	No	No	No	No	No
England-20174004404-2020	United Kingdom	Male	60	B.1	2020-04-21	Yes	Yes	Pocket	No	No	No	No	No	No
England-20174033204-2020	United Kingdom	Male	38	B.1.1	2020-04-21	Yes	Yes	Pocket	Pocket	No	No	No	No	No
England-20189044601-2020	United Kingdom	Male	85	B.1.1	2020-05-01	Yes	Yes	Pocket	No	No	No	No	No	No
England-BIRM-5F5A9-2020	United Kingdom	?	?	B.1.1	2020	No	Yes	No	Pocket	No	No	No	No	No
England-BRIS-122508-2020	United Kingdom	?	?	B.1.1	2020-04-04	No	Yes	Pocket	No	No	No	No	No	No
England-BRIS-125E82-2020	United Kingdom	?	?	B.1	2020-03-30	No	Yes	Pocket	No	No	No	No	No	No
England-BRIS-126C87-2020	United Kingdom	?	?	B.1	2020-04-09	No	Yes	Pocket	No	No	No	No	No	No
England-BRIS-12B4F3-2020	United Kingdom	?	?	B.3	2020-05-22	No	Yes	Pocket	No	No	No	No	No	No
England-BRIS-12C3F5-2020	United Kingdom	?	?	B.1.1.10	2020-05-12	No	Yes	No	Pocket	No	No	No	No	No
England-BRIS-12C771-2020	United Kingdom	?	?	B.1	2020-05-03	No	Yes	Pocket	No	No	No	No	No	No
England-BRIS-12F969-2020	United Kingdom	?	?	B.1	2020-03-30	No	Yes	Pocket	No	No	No	No	No	No
England-BRIS-130C7B-2020	United Kingdom	?	?	B.2.1	2020-03-22	No	Yes	Codon	No	No	No	No	No	No
England-CAMB-1AAADC-2020	United Kingdom	?	?	B.1.104	2020-04-17	No	Yes	No	Pocket	No	No	No	No	No
England-CAMB-71E2E-2020	United Kingdom	?	?	B.1	2020-03-29	No	Yes	No	Pocket	No	No	No	No	No
England-CAMB-731C9-2020	United Kingdom	?	?	B.2	2020-03-23	Yes	Yes	Pocket	No	No	No	No	No	No
England-CAMB-738F1-2020	United Kingdom	Male	74	B.1.1	2020-03-30	No	Yes	No	Pocket	No	No	No	No	No
England-CAMB-767E2-2020	United Kingdom	?	?	B.1.1	2020-03-30	No	Yes	No	Pocket	No	No	No	No	No
England-CAMB-7C02D-2020	United Kingdom	?	?	B.2	2020-04-13	No	Yes	Pocket	No	No	No	No	No	No
England-CAMB-7D9D6-2020	United Kingdom	?	?	B.3	2020-04-07	No	Yes	No	Pocket	No	No	No	No	No
England-CAMB-7F118-2020	United Kingdom	?	?	B.1.1	2020-04-08	No	Yes	Pocket	No	No	No	No	No	No
England-CAMB-81201-2020	United Kingdom	?	?	B.1.97	2020-04-10	No	Yes	No	Pocket	No	No	No	No	No
England-NORT-288FB6-2020	United Kingdom	?	?	B.1.104	2020-03-25	No	Yes	No	Pocket	No	No	No	No	No
England-NORT-2968E7-2020	United Kingdom	?	?	B.2.2	2020-04-27	No	Yes	Pocket	No	No	No	No	No	No
England-OXON-AC482-2020	United Kingdom	?	?	B.1	2020-04-07	Yes	Yes	No	Codon	No	No	No	No	No
England-OXON-AEF52-2020	United Kingdom	?	?	B.1.1.1	2020-04-07	Yes	Yes	Pocket	No	Pocket	No	No	No	No
Henan-IVDC-HeN-002-2020	China	Female	30	A	2020-01-20	No	Yes	No	Pocket	No	No	No	No	No
Iceland-125-2020	Denmark	Female	21	B.1.42	2020-03-11	No	Yes	Pocket	No	No	No	No	No	No
India-MaxCov0010_CSIR-IGIB-2020	India	Male	33	B.1.1	2020-05-03	No	Yes	Pocket	No	No	No	No	No	No
India-NCDC-01501-2020	India	Male	32	A.1	2020-03-16	No	Yes	No	Pocket	No	No	No	No	No
India-NCDC-02318-2020	India	Male	70	B.6	2020-03-29	No	Yes	No	Pocket	No	No	No	No	No
India-NCDC-2502-2020	India	Male	67	B.6	2020-03-31	No	Yes	No	Pocket	No	No	No	No	No
India-NIV-6285-2020	India	Male	39	B.6	2020-03-30	No	Yes	Pocket	No	No	No	No	No	No
India-NIV-8187-2020	India	Male	16	B.6	2020-04-02	No	Yes	No	Pocket	No	No	No	No	No
Israel-701002431-2020	Israel	Male	25	B.1.1	2020-03-24	No	Yes	Pocket	No	No	No	No	No	No
Japan-Donner31-2020	Japan	?	?	B.1.1	2020-04-01	No	Yes	No	Pocket	No	No	No	No	No
Japan-PG-0550-2020	Japan	?	?	B.1.1	2020-04-11	No	Yes	Pocket	No	No	No	No	No	No
Latvia-023-2020	Latvia	?	?	B.1	2020-04-28	No	Yes	Pocket	No	No	No	No	No	No
Netherlands-NA_365-2020	Netherlands	?	?	A.2	2020-04-08	No	Yes	Pocket	No	No	No	No	No	No
Nigeria-ON191-CV49-2020	Nigeria	?	?	B.1.36	2020-06-30	No	Yes	No	Pocket	No	No	No	No	No
NorthernIreland-NIRE-101165-2020	United Kingdom	?	?	B.1.1	2020-04-30	Yes	Yes	No	Pocket	No	No	No	No	No
NorthernIreland-NIRE-FD09D-2020	United Kingdom	?	?	B.1.1	2020-04-25	No	Yes	No	Pocket	No	No	No	No	No
Philippines-PGC02-2020	Philippines	Male	33	B.6	2020-03-26	No	Yes	Pocket	No	No	No	No	No	No
Philippines-RITM-07-2020	Philippines	Male	37	B.6	2020-03-23	No	Yes	Pocket	No	No	No	No	No	No
Scotland-EDB131-2020	United Kingdom	?	?	B.2	2020-03-23	No	Yes	No	Pocket	No	No	No	No	No
Scotland-EDB146-2020	United Kingdom	?	?	B.1.1.1	2020-03-23	Yes	Yes	No	Pocket	Pocket	No	No	No	No
Shandong-LY001-2-2020	China	Female	62	A	2020-01-21	Yes	Yes	Pocket	No	No	No	No	No	No
Singapore-105-2020	Singapore	Male	?	B.1.1	2020-03-18	No	Yes	Pocket	No	No	No	No	No	No
Singapore-217-2020	Singapore	Female	73	B.6	2020-03-31	No	Yes	Pocket	No	No	No	No	No	No
Singapore-592-2020	Singapore	Male	55	B.1.80	2020-06-26	No	Yes	Pocket	No	No	No	No	No	No
Spain-Almansa-COV003773-2020	Spain	Male	58	B.1.5	2020-04-02	No	Yes	Pocket	No	No	No	No	No	No
Spain-COV003672-2020	Spain	Female	88	A.2	2020-04-01	No	Yes	Pocket	No	No	No	No	No	No
Spain-Valencia536-2020	Spain	Female	89	A.5	2020-03-29	No	Yes	No	Pocket	No	No	No	No	No
Switzerland-100014-2020	Switzerland	?	?	B.1	2020-03-08	Yes	Yes	No	Pocket	Pocket	Pocket	Pocket	No	No
Switzerland-101144-2020	Switzerland	?	?	B.1	2020-03-31	Yes	Yes	No	Pocket	No	No	No	No	No
Switzerland-101147-2020	Switzerland	?	?	B.1	2020-03-31	No	Yes	Pocket	No	No	No	No	No	No
Switzerland-101152-2020	Switzerland	?	?	B.1.1	2020-03-31	No	Yes	No	Pocket	No	No	No	No	No
Switzerland-101173-2020	Switzerland	?	?	B.1	2020-03-31	Yes	Yes	Pocket	No	Pocket	CodonAsn119	Pocket	No	No
Switzerland-101179-2020	Switzerland	?	?	B.1	2020-03-31	Yes	Yes	Pocket	No	Pocket	No	No	No	No
Switzerland-110032_161_E9-2020	Switzerland	?	?	B.1	2020-04-01	Yes	Yes	No	Pocket	No	No	No	No	No
Switzerland-110039_162_H10-2020	Switzerland	?	?	B.1	2020-04-01	Yes	Yes	Pocket	Pocket	No	Pocket	No	No	No
Switzerland-120168-2020	Switzerland	?	?	B.1.5	2020-04-26	Yes	Yes	No	Pocket	No	No	No	No	No
Switzerland-120171-2020	Switzerland	?	?	B.1.5	2020-04-26	No	Yes	Pocket	No	No	No	No	No	No
Switzerland-120195-2020	Switzerland	?	?	B.1.5	2020-04-27	Yes	Yes	Pocket	No	No	No	No	No	No
Switzerland-120198-2020	Switzerland	?	?	B.1	2020-04-28	No	Yes	No	Pocket	No	No	No	No	No
Switzerland-130004-2020	Switzerland	?	?	B.1	2020-05-05	No	Yes	No	Pocket	No	No	No	No	No
Switzerland-130014-2020	Switzerland	?	?	B.1.1	2020-05-07	No	Yes	No	Pocket	No	No	No	No	No
Switzerland-H1_721_plus-2020	Switzerland	?	?	B.1	2020-04-12	No	Yes	No	Pocket	No	No	No	No	No
Turkey-6224-Ankara1034-2020	Turkey	Female	27	B.4	2020-03-17	Yes	Yes	No	Pocket	No	No	Pocket	No	No
USA-AZ-TG271878-2020	USA	?	?	B.1.108	2020-03-20	No	Yes	Pocket	No	No	No	No	No	No
USA-CA-ALSR-0532-SAN-2020	USA	?	?	B.1	2020-05-04	No	Yes	Pocket	No	No	No	No	No	No
USA-CA-ALSR-0584-SAN-2020	USA	?	?	B.1	2020-04-15	No	Yes	Pocket	No	No	No	No	No	No
USA-CA-ALSR-0680-SAN-2020	USA	?	?	B.1	2020-05-04	No	Yes	Pocket	No	No	No	No	No	No
USA-CA-ALSR-0800-SAN-2020	USA	?	?	B.1.89	2020-03-31	No	Yes	Pocket	No	No	No	No	No	No
USA-CA-ALSR-1534-2020	USA	?	?	B.1	2020-05-09	No	Yes	Pocket	No	No	No	No	No	No
USA-CA-ALSR-1573-2020	USA	?	?	B.1	2020-05-14	No	Yes	Pocket	No	No	No	No	No	No
USA-CA-CSMC16-2020	USA	Female	87	B.1	2020-04-13	No	Yes	No	Pocket	No	No	No	No	No
USA-CA-CZB0726-2020	USA	?	?	A.1	2020-03-31	No	Yes	No	Pocket	No	No	No	No	No
USA-CA-CZB-1473-2020	USA	?	?	B.1.2	2020-04-29	No	Yes	No	Pocket	No	No	No	No	No
USA-CA-CZB-1516-2020	USA	?	?	B.1.3	2020-05-15	No	Yes	No	Pocket	No	No	No	No	Pocket
USA-CA-CZB-1532-2020	USA	?	?	B.1.3	2020-04-30	No	Yes	No	Pocket	No	No	No	No	No
USA-CA-CZB-1822-2020	USA	?	?	B.1.1	2020-04-23	No	Yes	No	Pocket	No	No	No	No	No
USA-CA-CZB-2067-2020	USA	?	?	B.1.8	2020-04-27	No	Yes	Pocket	No	No	No	No	No	No
USA-CA-SR0237-2020	USA	?	?	B.1	2020-04-26	No	Yes	Pocket	No	No	No	No	No	No
USA-CA-SR0367-2020	USA	?	?	B.1	2020-04-05	No	Yes	Pocket	No	No	No	No	No	No
USA-CT-UW328-2020	USA	?	?	B.1.108	2020-03-14	No	Yes	Pocket	No	No	No	No	No	No
USA-CT-UW-6273-2020	USA	?	?	B.1.108	2020-04-01	No	Yes	Pocket	No	No	No	No	No	No
USA-CT-UW-6564-2020	USA	?	?	B.1.108	2020-04-02	No	Yes	Pocket	No	No	No	No	No	No
USA-CT-Yale-018-2020	USA	?	?	B.1.108	2020-03-19	No	Yes	Pocket	No	No	No	No	No	No
USA-CT-Yale-043-2020	USA	?	?	B.1.108	2020-03-19	No	Yes	Pocket	No	No	No	No	No	No
USA-CT-Yale-149-2020	USA	?	?	B.1.108	2020-03-26	No	Yes	Pocket	No	No	No	No	No	No
USA-CT-Yale-232-2020	USA	?	?	B.1.108	2020-03-31	No	Yes	Pocket	No	No	No	No	No	No
USA-FL-BPHL-0233-2020	USA	?	?	B.1.108	2020-04-25	No	Yes	Pocket	No	No	No	No	No	No
USA-FL-BPHL-0372-2020	USA	?	?	B.1.108	2020-04-23	No	Yes	Pocket	No	No	No	No	No	No
USA-FL-BPHL-0375-2020	USA	?	?	B.1.108	2020-04-23	No	Yes	Pocket	No	No	No	No	No	No
USA-IL-NM068-2020	USA	Female	32	A.3	2020-03-18	No	Yes	No	Pocket	No	No	No	No	No
USA-MA-MGH-00687-2020	USA	?	?	B.1.108	2020-04-06	No	Yes	Pocket	No	No	No	No	No	No
USA-MD-CDC-0025-2020	USA	Male	70	B.1	2020-03-04	No	Yes	Pocket	No	No	No	No	No	No
USA-MD-HP00069-2020	USA	Female	53	B.1.108	2020-03-21	No	Yes	Pocket	No	No	No	No	No	No
USA-MD-MDH-0021-2020	USA	?	?	B.1.108	2020-04-01	No	Yes	Pocket	No	No	No	No	No	No
USA-MI-MDHHS-SC20769-2020	USA	?	?	B.1	2020-04-22	No	Yes	Pocket	No	No	No	No	No	No
USA-MN-MDH-1135-2020	USA	Unknown	?	B.1	2020-04-28	No	Yes	Pocket	No	No	No	No	No	No
USA-NY-NYUMC201-2020	USA	Male	65	B.1.108	2020-04-01	No	Yes	Pocket	No	No	No	No	No	No
USA-NY-NYUMC480-2020	USA	Female	29	B.1.108	2020-04-23	No	Yes	Pocket	No	No	No	No	No	No
USA-NY-NYUMC597-2020	USA	Female	61	B.1.108	2020-04-03	No	Yes	Pocket	No	No	No	No	No	No
USA-NY-NYUMC788-2020	USA	Female	30	B.1.108	2020-03-27	No	Yes	Pocket	No	No	No	No	No	No
USA-NY-NYUMC909-2020	USA	Female	29	B.1	2020-04-30	No	Yes	No	Pocket	No	No	No	No	No
USA-NY-NYUMC98-2020	USA	Female	27	B.1.108	2020-03-18	No	Yes	Pocket	No	No	No	No	No	No
USA-NY-PV08429-2020	USA	Male	67	B.1.108	2020-03-19	No	Yes	Pocket	No	No	No	No	No	No
USA-NY-PV08461-2020	USA	Female	74	B.1.108	2020-03-18	No	Yes	Pocket	No	No	No	No	No	No
USA-NY-PV08471-2020	USA	Female	59	B.1.108	2020-03-18	No	Yes	Pocket	No	No	No	No	No	No
USA-NY-PV09168-2020	USA	Male	32	B.1.108	2020-03-22	No	Yes	Pocket	No	No	No	No	No	No
USA-NY-PV09195-2020	USA	Male	46	B.1.108	2020-03-20	No	Yes	Pocket	No	No	No	No	No	No
USA-NY-PV09303-2020	USA	Female	60	B.1	2020-03-21	No	Yes	Pocket	No	No	No	No	No	No
USA-NY-PV09369-2020	USA	Male	56	B.1.108	2020-03-17	No	Yes	Pocket	No	No	No	No	No	No
USA-NY-PV09488-2020	USA	Male	37	B.1.108	2020-03-20	No	Yes	Pocket	No	No	No	No	No	No
USA-TX-CDC-0406-2020	USA	Female	33	B.1.108	2020-03-30	No	Yes	Pocket	No	No	No	No	No	No
USA-TX-HMH056-2020	USA	?	?	B.1.2	2020-03-17	No	Yes	Pocket	No	No	No	No	No	No
USA-UT-03305-2020	USA	?	?	B.1.2	2020-05-09	Yes	Yes	Pocket	No	No	No	No	No	No
USA-UT-04019-2020	USA	?	?	B.1	2020-05-11	No	Yes	No	Pocket	No	No	No	No	No
USA-UT-04152-2020	USA	?	?	B.1.2	2020-05-14	Yes	Yes	Pocket	No	No	No	No	No	No
USA-UT-04155-2020	USA	?	?	B.1.2	2020-05-14	Yes	Yes	Pocket	No	No	No	No	No	No
USA-UT-05583-2020	USA	?	?	B.1.2	2020-06-01	Yes	Yes	Pocket	No	No	No	No	No	No
USA-UT-05782-2020	USA	?	?	B.1.2	2020-06-04	Yes	Yes	Pocket	No	No	No	No	No	No
USA-UT-07016-2020	USA	?	?	B.1.2	2020-06-22	Yes	Yes	Pocket	No	No	No	No	No	No
USA-UT-07020-2020	USA	?	?	B.1.2	2020-06-22	Yes	Yes	Pocket	No	No	No	No	No	No
USA-UT-07022-2020	USA	?	?	B.1.2	2020-06-22	Yes	Yes	Pocket	No	No	No	No	No	No
USA-UT-07024-2020	USA	?	?	B.1.2	2020-06-22	Yes	Yes	Pocket	No	No	No	No	No	No
USA-UT-07269-2020	USA	?	?	B.1.2	2020-06-16	Yes	Yes	Pocket	No	No	No	No	No	No
USA-UT-07270-2020	USA	?	?	B.1.2	2020-06-16	Yes	Yes	Pocket	No	No	No	No	No	No
USA-VA-DCLS-0294-2020	USA	?	?	B.1.108	2020-04-23	No	Yes	Pocket	No	No	No	No	No	No
USA-VA-DCLS-0295-2020	USA	?	?	B.1.108	2020-04-27	No	Yes	Pocket	No	No	No	No	No	No
USA-VA-DCLS-0296-2020	USA	?	?	B.1.108	2020-04-27	No	Yes	Pocket	No	No	No	No	No	No
USA-VA-DCLS-0639-2020	USA	?	?	B.1.108	2020-04-11	No	Yes	Pocket	No	No	No	No	No	No
USA-VA-DCLS-0650-2020	USA	?	?	B.1.108	2020-04-10	No	Yes	Pocket	No	No	No	No	No	No
USA-WA-S1192-2020	USA	?	?	B.1.124	2020-05-05	No	Yes	Pocket	No	No	No	No	No	No
USA-WA-S291-2020	USA	?	?	A.1	2020-03-11	No	Yes	Pocket	No	No	No	No	No	No
USA-WA-S955-2020	USA	?	?	A.1	2020-05-01	No	Yes	Pocket	No	No	No	No	No	No
USA-WA-UW-1729-2020	USA	?	?	A.1	2020-03-21	No	Yes	No	Pocket	No	No	No	No	No
USA-WA-UW27-2020	USA	?	?	A.1	2020-03-04	No	Yes	No	Pocket	No	No	No	No	No
USA-WA-UW-4026-2020	USA	?	?	A.1	2020-03-29	No	Yes	Pocket	No	No	No	No	No	No
USA-WI-UW-329-2020	USA	?	?	B.1.2	2020-04-25	No	Yes	No	Pocket	No	No	No	No	No
Wales-PHWC-1624E1-2020	United Kingdom	?	?	B.1.1.30	2020-06-03	Yes	Yes	Codon	No	No	Pocket	No	No	No
Wales-PHWC-1627BB-2020	United Kingdom	?	?	B.1.1.29	2020-05-28	No	Yes	No	Pocket	No	No	No	No	No
Wales-PHWC-16292E-2020	United Kingdom	?	?	B.1.5.9	2020-05-27	No	Yes	No	Pocket	No	No	No	No	No
Wales-PHWC-25A70-2020	United Kingdom	Male	71	B.2	2020-03-23	No	Yes	Pocket	No	No	No	No	No	No
Wales-PHWC-26BD6-2020	United Kingdom	Female	96	B.1.35	2020-03-28	No	Yes	Pocket	No	No	No	No	No	No
Wales-PHWC-27100-2020	United Kingdom	Female	73	B.1.1	2020-03-30	No	Yes	No	Pocket	No	No	No	No	No
Wales-PHWC-2765C-2020	United Kingdom	?	?	B.1.1	2020-03-31	No	Yes	No	Pocket	No	No	No	No	No
