## Supplemental Table 3 for "Global surveillance of potential antiviral drug resistance in SARS-CoV-2: proof of concept focussing on the RNA-dependent RNA polymerase"

### Sheet: SI_table3
X.CHROM	POS	ID	REF	ALT	QUAL	GENE	ANNOTATION	AA_INVOLVED	SAMPLEID	PCR	Mpro_pockets	Mpro	Chloroquine_binding_affecting	Remdesivir_binding_affecting	FiveFU_binding_affecting	RdRp_NSP12	DATE	SEX	AGE	PANGOLIN	REGION	COUNTRY	DIVISION	LOCATION
NC_045512.2	15093	.	G	K	.	ORF1ab	missense_variant	p.Lys4943Asn	Australia-NT42-2020	No	No	No	No	Yes_pocket_V557	No	Yes	2020	?	?	B.1	Oceania	Australia	Northern Territory
NC_045512.2	15150	.	G	K	.	ORF1ab	missense_variant	p.Gln4962His	Australia-VIC1050-2020	No	No	No	No	Yes_pocket_V557	No	Yes	2020-04-03	Male	47	B.1.23	Oceania	Australia	Victoria
NC_045512.2	14874	.	G	S	.	ORF1ab	missense_variant	p.Lys4870Asn	Australia-VIC1371-2020	No	No	No	No	Yes_pocket_F480	No	Yes	2020-04-14	Female	68	B.1.1	Oceania	Australia	Victoria
NC_045512.2	15103	.	C	T	.	ORF1ab	missense_variant	p.Arg4947Cys	Australia-VIC1380-2020	No	No	No	No	Yes_pocket_V557	No	Yes	2020-04-14	Male	28	B.1	Oceania	Australia	Victoria
NC_045512.2	14854	.	G	K	.	ORF1ab	missense_variant	p.Val4864Leu	Australia-VIC1437-2020	No	No	No	No	Yes_pocket_F480	No	Yes	2020-04-18	?	?	B.1.1.1	Oceania	Australia	Victoria
NC_045512.2	15104	.	G	K	.	ORF1ab	missense_variant	p.Arg4947Leu	Australia-VIC1471-2020	No	No	No	No	Yes_pocket_V557	No	Yes	2020-04-22	Female	84	B.1.23	Oceania	Australia	Victoria
NC_045512.2	15103	.	C	Y	.	ORF1ab	missense_variant	p.Arg4947Cys	Australia-VIC1558-2020	No	No	No	No	Yes_pocket_V557	No	Yes	2020-05-03	Male	39	B.1.36	Oceania	Australia	Victoria
NC_045512.2	15099	.	A	W	.	ORF1ab	missense_variant	p.Arg4945Ser	Australia-VIC1573-2020	No	No	No	No	Yes_pocket_V557	No	Yes	2020-05-07	Male	51	B.4	Oceania	Australia	Victoria
NC_045512.2	15103	.	C	Y	.	ORF1ab	missense_variant	p.Arg4947Cys	Australia-VIC1668-2020	No	No	No	No	Yes_pocket_V557	No	Yes	2020-05-10	Male	35	B.1.36	Oceania	Australia	Victoria
NC_045512.2	15133	.	A	R	.	ORF1ab	missense_variant	p.Thr4957Ala	Australia-VIC1668-2020	No	No	No	No	Yes_pocket_V557	No	Yes	2020-05-10	Male	35	B.1.36	Oceania	Australia	Victoria
NC_045512.2	15075	.	G	K	.	ORF1ab	missense_variant	p.Lys4937Asn	Australia-VIC1858-2020	No	No	No	No	Yes_pocket_V557	No	Yes	2020-03-25	Female	32	B.1.25	Oceania	Australia	Victoria
NC_045512.2	14874	.	G	T	.	ORF1ab	missense_variant	p.Lys4870Asn	Australia-VIC2093-2020	No	No	No	No	Yes_pocket_F480	No	Yes	2020-06-15	Male	30	B.6	Oceania	Australia	Victoria
NC_045512.2	14870	.	A	G	.	ORF1ab	missense_variant	p.Asp4869Gly	Australia-VIC992-2020	No	No	No	No	Yes_pocket_F480	No	Yes	2020-03-31	Male	31	B.4	Oceania	Australia	Victoria
NC_045512.2	15121	.	T	Y	.	ORF1ab	missense_variant	p.Ser4953Pro	Austria-CeMM0051-2020	No	No	No	No	Yes_pocket_V557	No	Yes	2020-03-30	Male	26	B.1	Europe	Austria	Tyrol	Innsbruck
NC_045512.2	15096	.	T	W	.	ORF1ab	missense_variant	p.Asn4944Lys	Bangladesh-CHRF_0031-2020	No	No	No	No	Yes_pocket_V557	No	Yes	2020-06-16	Male	?	B.1.1.25	Asia	Bangladesh	Bangladesh
NC_045512.2	15089	.	C	T	.	ORF1ab	missense_variant	p.Ala4942Val	Bangladesh-DU_50740-2020	No	No	No	No	Yes_pocket_V557	No	Yes	2020-05-06	Male	8	B.1.1.23	Asia	Bangladesh	Dhaka
NC_045512.2	14912	.	A	G	.	ORF1ab	missense_variant	p.Asn4883Ser	Belgium-UGent-48-2020	No	No	No	No	Yes_pocket_F480	No	Yes	2020-03-30	?	?	A.2	Europe	Belgium	Gent
NC_045512.2	14874	.	G	T	.	ORF1ab	missense_variant	p.Lys4870Asn	Chile-Santiago-05207-2020	No	No	No	No	Yes_pocket_F480	No	Yes	2020-04-30	Female	57	B.1.1	South America	Chile	Santiago	Santiago
NC_045512.2	15088	.	G	R	.	ORF1ab	missense_variant	p.Ala4942Thr	Chile-Santiago_55-2020	No	No	No	No	Yes_pocket_V557	No	Yes	2020-04-02	Male	9	B.2.1	South America	Chile	Santiago
NC_045512.2	14873	.	A	G	.	ORF1ab	missense_variant	p.Lys4870Arg	Egypt-CUNCI-HGC4I003-2020	No	No	No	No	Yes_pocket_F480	No	Yes	2020-06-02	?	?	B.1.1	Africa	Egypt	Egypt
NC_045512.2	14842	.	C	M	.	ORF1ab	missense_variant	p.Gln4860Lys	England-20100007204-2020	No	No	No	No	Yes_pocket_F480	No	Yes	2020-03-01	Male	43	B.4	Europe	United Kingdom	England
NC_045512.2	15100	.	G	K	.	ORF1ab	missense_variant	p.Ala4946Ser	England-20100010404-2020	No	No	No	No	Yes_pocket_V557	No	Yes	2020-03-01	Female	52	B.2	Europe	United Kingdom	England
NC_045512.2	14878	.	T	Y	.	ORF1ab	missense_variant	p.Phe4872Leu	England-201140056-2020	No	No	No	No	Yes_pocket_codon_F480	No	Yes	2020-03-10	Male	72	B.1.76	Europe	United Kingdom	England
NC_045512.2	15125	.	T	K	.	ORF1ab	missense_variant	p.Ile4954Ser	England-20124001702-2020	No	No	No	No	Yes_pocket_V557	No	Yes	2020-03-17	Male	50	B.2	Europe	United Kingdom	England
NC_045512.2	14896	.	G	K	.	ORF1ab	missense_variant	p.Gly4878Cys	England-20139032004-2020	No	No	No	No	Yes_pocket_F480	No	Yes	2020-03-27	Female	48	B.2	Europe	United Kingdom	England
NC_045512.2	15098	.	G	T	.	ORF1ab	missense_variant	p.Arg4945Ile	England-201390485-2020	No	No	No	No	Yes_pocket_V557	No	Yes	2020-03-28	Male	68	B.1.1	Europe	United Kingdom	England
NC_045512.2	15134	.	C	Y	.	ORF1ab	missense_variant	p.Thr4957Ile	England-201400652-2020	No	No	No	No	Yes_pocket_V557	No	Yes	2020-03-30	Male	76	B.1.1	Europe	United Kingdom	England
NC_045512.2	14866	.	G	K	.	ORF1ab	missense_variant	p.Val4868Phe	England-20142012804-2020	No	No	No	No	Yes_pocket_F480	No	Yes	2020-03-31	Male	49	B.1.1	Europe	United Kingdom	England
NC_045512.2	14906	.	A	R	.	ORF1ab	missense_variant	p.Asn4881Ser	England-20142024404-2020	No	No	No	No	Yes_pocket_F480	No	Yes	2020-03-29	Male	60	B.1.88	Europe	United Kingdom	England
NC_045512.2	14902	.	A	G	.	ORF1ab	missense_variant	p.Ile4880Val	England-201420835-2020	No	No	No	No	Yes_pocket_F480	No	Yes	2020-03-30	Female	22	B.1.1.1	Europe	United Kingdom	England
NC_045512.2	14906	.	A	R	.	ORF1ab	missense_variant	p.Asn4881Ser	England-20144037404-2020	No	No	No	No	Yes_pocket_F480	No	Yes	2020-03-31	Male	53	B.1.88	Europe	United Kingdom	England
NC_045512.2	15150	.	G	T	.	ORF1ab	missense_variant	p.Gln4962His	England-20156034304-2020	No	No	No	No	Yes_pocket_V557	No	Yes	2020-04-08	Female	39	B.2.1	Europe	United Kingdom	England
NC_045512.2	15134	.	C	Y	.	ORF1ab	missense_variant	p.Thr4957Ile	England-201640260-2020	No	No	No	No	Yes_pocket_V557	No	Yes	2020-04-14	Male	62	B.1.1	Europe	United Kingdom	England
NC_045512.2	15142	.	A	R	.	ORF1ab	missense_variant	p.Asn4960Asp	England-20170049104-2020	No	No	No	No	Yes_pocket_V557	No	Yes	2020-04-20	Male	87	B.2.1	Europe	United Kingdom	England
NC_045512.2	14857	.	G	K	.	ORF1ab	missense_variant	p.Val4865Phe	England-20172045504-2020	No	No	No	No	Yes_pocket_F480	No	Yes	2020-04-16	Female	83	B.1.1	Europe	United Kingdom	England
NC_045512.2	14857	.	G	K	.	ORF1ab	missense_variant	p.Val4865Phe	England-20174004404-2020	No	No	No	No	Yes_pocket_F480	No	Yes	2020-04-21	Male	60	B.1	Europe	United Kingdom	England
NC_045512.2	14869	.	G	K	.	ORF1ab	missense_variant	p.Asp4869Tyr	England-20174033204-2020	No	No	No	No	Yes_pocket_F480	No	Yes	2020-04-21	Male	38	B.1.1	Europe	United Kingdom	England
NC_045512.2	15138	.	G	K	.	ORF1ab	missense_variant	p.Met4958Ile	England-20174033204-2020	No	No	No	No	Yes_pocket_V557	No	Yes	2020-04-21	Male	38	B.1.1	Europe	United Kingdom	England
NC_045512.2	14917	.	G	K	.	ORF1ab	missense_variant	p.Val4885Phe	England-20189044601-2020	No	No	No	No	Yes_pocket_F480	No	Yes	2020-05-01	Male	85	B.1.1	Europe	United Kingdom	England
NC_045512.2	15101	.	C	T	.	ORF1ab	missense_variant	p.Ala4946Val	England-BIRM-5F5A9-2020	No	No	No	No	Yes_pocket_V557	No	Yes	2020	?	?	B.1.1	Europe	United Kingdom	England
NC_045512.2	14903	.	T	C	.	ORF1ab	missense_variant	p.Ile4880Thr	England-BRIS-122508-2020	No	No	No	No	Yes_pocket_F480	No	Yes	2020-04-04	?	?	B.1.1	Europe	United Kingdom	England
NC_045512.2	14857	.	G	T	.	ORF1ab	missense_variant	p.Val4865Phe	England-BRIS-125E82-2020	No	No	No	No	Yes_pocket_F480	No	Yes	2020-03-30	?	?	B.1	Europe	United Kingdom	England
NC_045512.2	14891	.	A	C	.	ORF1ab	missense_variant	p.Asp4876Ala	England-BRIS-126C87-2020	No	No	No	No	Yes_pocket_F480	No	Yes	2020-04-09	?	?	B.1	Europe	United Kingdom	England
NC_045512.2	14857	.	G	T	.	ORF1ab	missense_variant	p.Val4865Phe	England-BRIS-12B4F3-2020	No	No	No	No	Yes_pocket_F480	No	Yes	2020-05-22	?	?	B.3	Europe	United Kingdom	England
NC_045512.2	15082	.	A	G	.	ORF1ab	missense_variant	p.Ile4940Val	England-BRIS-12C3F5-2020	No	No	No	No	Yes_pocket_V557	No	Yes	2020-05-12	?	?	B.1.1.10	Europe	United Kingdom	England
NC_045512.2	14857	.	G	K	.	ORF1ab	missense_variant	p.Val4865Phe	England-BRIS-12C771-2020	No	No	No	No	Yes_pocket_F480	No	Yes	2020-05-03	?	?	B.1	Europe	United Kingdom	England
NC_045512.2	14857	.	G	T	.	ORF1ab	missense_variant	p.Val4865Phe	England-BRIS-12F969-2020	No	No	No	No	Yes_pocket_F480	No	Yes	2020-03-30	?	?	B.1	Europe	United Kingdom	England
NC_045512.2	14879	.	T	Y	.	ORF1ab	missense_variant	p.Phe4872Ser	England-BRIS-130C7B-2020	No	No	No	No	Yes_pocket_codon_F480	No	Yes	2020-03-22	?	?	B.2.1	Europe	United Kingdom	England
NC_045512.2	15101	.	C	Y	.	ORF1ab	missense_variant	p.Ala4946Val	England-CAMB-1AAADC-2020	No	No	No	No	Yes_pocket_V557	No	Yes	2020-04-17	?	?	B.1.104	Europe	United Kingdom	England
NC_045512.2	15079	.	G	K	.	ORF1ab	missense_variant	p.Ala4939Ser	England-CAMB-71E2E-2020	No	No	No	No	Yes_pocket_V557	No	Yes	2020-03-29	?	?	B.1	Europe	United Kingdom	England
NC_045512.2	14866	.	G	T	.	ORF1ab	missense_variant	p.Val4868Phe	England-CAMB-731C9-2020	No	No	No	No	Yes_pocket_F480	No	Yes	2020-03-23	?	?	B.2	Europe	United Kingdom	England
NC_045512.2	15101	.	C	T	.	ORF1ab	missense_variant	p.Ala4946Val	England-CAMB-738F1-2020	No	No	No	No	Yes_pocket_V557	No	Yes	2020-03-30	Male	74	B.1.1	Europe	United Kingdom	England
NC_045512.2	15101	.	C	Y	.	ORF1ab	missense_variant	p.Ala4946Val	England-CAMB-767E2-2020	No	No	No	No	Yes_pocket_V557	No	Yes	2020-03-30	?	?	B.1.1	Europe	United Kingdom	England
NC_045512.2	14873	.	A	C	.	ORF1ab	missense_variant	p.Lys4870Thr	England-CAMB-7C02D-2020	No	No	No	No	Yes_pocket_F480	No	Yes	2020-04-13	?	?	B.2	Europe	United Kingdom	England
NC_045512.2	15138	.	G	A	.	ORF1ab	missense_variant	p.Met4958Ile	England-CAMB-7D9D6-2020	No	No	No	No	Yes_pocket_V557	No	Yes	2020-04-07	?	?	B.3	Europe	United Kingdom	England
NC_045512.2	14874	.	G	T	.	ORF1ab	missense_variant	p.Lys4870Asn	England-CAMB-7F118-2020	No	No	No	No	Yes_pocket_F480	No	Yes	2020-04-08	?	?	B.1.1	Europe	United Kingdom	England
NC_045512.2	15101	.	C	T	.	ORF1ab	missense_variant	p.Ala4946Val	England-CAMB-81201-2020	No	No	No	No	Yes_pocket_V557	No	Yes	2020-04-10	?	?	B.1.97	Europe	United Kingdom	England
NC_045512.2	15138	.	G	T	.	ORF1ab	missense_variant	p.Met4958Ile	England-NORT-288FB6-2020	No	No	No	No	Yes_pocket_V557	No	Yes	2020-03-25	?	?	B.1.104	Europe	United Kingdom	England
NC_045512.2	14917	.	G	K	.	ORF1ab	missense_variant	p.Val4885Phe	England-NORT-2968E7-2020	No	No	No	No	Yes_pocket_F480	No	Yes	2020-04-27	?	?	B.2.2	Europe	United Kingdom	England
NC_045512.2	15110	.	T	W	.	ORF1ab	missense_variant	p.Val4949Glu	England-OXON-AC482-2020	No	No	No	No	Yes_pocket_codon_V557	No	Yes	2020-04-07	?	?	B.1	Europe	United Kingdom	England
NC_045512.2	14851	.	T	W	.	ORF1ab	missense_variant	p.Phe4863Ile	England-OXON-AEF52-2020	No	No	No	No	Yes_pocket_F480	No	Yes	2020-04-07	?	?	B.1.1.1	Europe	United Kingdom	England
NC_045512.2	15131	.	G	T	.	ORF1ab	missense_variant	p.Ser4956Ile	Henan-IVDC-HeN-002-2020	No	No	No	No	Yes_pocket_V557	No	Yes	2020-01-20	Female	30	A	Asia	China	Henan	Zhengzhou
NC_045512.2	14907	.	T	G	.	ORF1ab	missense_variant	p.Asn4881Lys	Iceland-125-2020	No	No	No	No	Yes_pocket_F480	No	Yes	2020-03-11	Female	21	B.1.42	Europe	Denmark	Denmark
NC_045512.2	14885	.	G	R	.	ORF1ab	missense_variant	p.Cys4874Tyr	India-MaxCov0010_CSIR-IGIB-2020	No	No	No	No	Yes_pocket_F480	No	Yes	2020-05-03	Male	33	B.1.1	Asia	India	Delhi
NC_045512.2	15130	.	A	R	.	ORF1ab	missense_variant	p.Ser4956Gly	India-NCDC-01501-2020	No	No	No	No	Yes_pocket_V557	No	Yes	2020-03-16	Male	32	A.1	Asia	India	Delhi
NC_045512.2	15139	.	A	W	.	ORF1ab	missense_variant	p.Thr4959Ser	India-NCDC-01501-2020	No	No	No	No	Yes_pocket_V557	No	Yes	2020-03-16	Male	32	A.1	Asia	India	Delhi
NC_045512.2	15148	.	C	S	.	ORF1ab	missense_variant	p.Gln4962Glu	India-NCDC-02318-2020	No	No	No	No	Yes_pocket_V557	No	Yes	2020-03-29	Male	70	B.6	Asia	India	Tamil Nadu
NC_045512.2	15146	.	G	R	.	ORF1ab	missense_variant	p.Arg4961Lys	India-NCDC-2502-2020	No	No	No	No	Yes_pocket_V557	No	Yes	2020-03-31	Male	67	B.6	Asia	India	West Bengal
NC_045512.2	14899	.	T	A	.	ORF1ab	missense_variant	p.Cys4879Ser	India-NIV-6285-2020	No	No	No	No	Yes_pocket_F480	No	Yes	2020-03-30	Male	39	B.6	Asia	India	Maharashtra
NC_045512.2	15107	.	C	T	.	ORF1ab	missense_variant	p.Thr4948Ile	India-NIV-8187-2020	No	No	No	No	Yes_pocket_V557	No	Yes	2020-04-02	Male	16	B.6	Asia	India	Maharashtra
NC_045512.2	14874	.	G	T	.	ORF1ab	missense_variant	p.Lys4870Asn	Israel-701002431-2020	No	No	No	No	Yes_pocket_F480	No	Yes	2020-03-24	Male	25	B.1.1	Asia	Israel	South Coast District
NC_045512.2	15124	.	A	G	.	ORF1ab	missense_variant	p.Ile4954Val	Japan-Donner31-2020	No	No	No	No	Yes_pocket_V557	No	Yes	2020-04-01	?	?	B.1.1	Asia	Japan	Kanto
NC_045512.2	14857	.	G	T	.	ORF1ab	missense_variant	p.Val4865Phe	Japan-PG-0550-2020	No	No	No	No	Yes_pocket_F480	No	Yes	2020-04-11	?	?	B.1.1	Asia	Japan	Tohoku
NC_045512.2	14863	.	G	A	.	ORF1ab	missense_variant	p.Val4867Ile	Latvia-023-2020	No	No	No	No	Yes_pocket_F480	No	Yes	2020-04-28	?	?	B.1	Europe	Latvia	Latvia
NC_045512.2	14874	.	G	T	.	ORF1ab	missense_variant	p.Lys4870Asn	Netherlands-NA_365-2020	No	No	No	No	Yes_pocket_F480	No	Yes	2020-04-08	?	?	A.2	Europe	Netherlands	Netherlands
NC_045512.2	15071	.	T	A	.	ORF1ab	missense_variant	p.Leu4936His	Nigeria-ON191-CV49-2020	No	No	No	No	Yes_pocket_V557	No	Yes	2020-06-30	?	?	B.1.36	Africa	Nigeria	Ondo State
NC_045512.2	15134	.	C	Y	.	ORF1ab	missense_variant	p.Thr4957Ile	NorthernIreland-NIRE-101165-2020	No	No	No	No	Yes_pocket_V557	No	Yes	2020-04-30	?	?	B.1.1	Europe	United Kingdom	Northern Ireland
NC_045512.2	15098	.	G	S	.	ORF1ab	missense_variant	p.Arg4945Thr	NorthernIreland-NIRE-FD09D-2020	No	No	No	No	Yes_pocket_V557	No	Yes	2020-04-25	?	?	B.1.1	Europe	United Kingdom	Northern Ireland
NC_045512.2	14849	.	T	G	.	ORF1ab	missense_variant	p.Leu4862Arg	Philippines-PGC02-2020	No	No	No	No	Yes_pocket_F480	No	Yes	2020-03-26	Male	33	B.6	Asia	Philippines	Manila
NC_045512.2	14858	.	T	A	.	ORF1ab	missense_variant	p.Val4865Asp	Philippines-PGC02-2020	No	No	No	No	Yes_pocket_F480	No	Yes	2020-03-26	Male	33	B.6	Asia	Philippines	Manila
NC_045512.2	14854	.	G	T	.	ORF1ab	missense_variant	p.Val4864Leu	Philippines-RITM-07-2020	No	No	No	No	Yes_pocket_F480	No	Yes	2020-03-23	Male	37	B.6	Asia	Philippines	Philippines
NC_045512.2	15112	.	G	T	.	ORF1ab	missense_variant	p.Ala4950Ser	Scotland-EDB131-2020	No	No	No	No	Yes_pocket_V557	No	Yes	2020-03-23	?	?	B.2	Europe	United Kingdom	Scotland
NC_045512.2	15079	.	G	A	.	ORF1ab	missense_variant	p.Ala4939Thr	Scotland-EDB146-2020	No	No	No	No	Yes_pocket_V557	No	Yes	2020-03-23	?	?	B.1.1.1	Europe	United Kingdom	Scotland
NC_045512.2	14897	.	G	A	.	ORF1ab	missense_variant	p.Gly4878Asp	Shandong-LY001-2-2020	No	No	No	No	Yes_pocket_F480	No	Yes	2020-01-21	Female	62	A	Asia	China	Shandong
NC_045512.2	14887	.	T	Y	.	ORF1ab	missense_variant	p.Tyr4875His	Singapore-105-2020	No	No	No	No	Yes_pocket_F480	No	Yes	2020-03-18	Male	?	B.1.1	Asia	Singapore	Singapore
NC_045512.2	14854	.	G	K	.	ORF1ab	missense_variant	p.Val4864Leu	Singapore-217-2020	No	No	No	No	Yes_pocket_F480	No	Yes	2020-03-31	Female	73	B.6	Asia	Singapore	Singapore
NC_045512.2	14874	.	G	T	.	ORF1ab	missense_variant	p.Lys4870Asn	Singapore-592-2020	No	No	No	No	Yes_pocket_F480	No	Yes	2020-06-26	Male	55	B.1.80	Asia	Singapore	Singapore
NC_045512.2	14863	.	G	S	.	ORF1ab	missense_variant	p.Val4867Leu	Spain-Almansa-COV003773-2020	No	No	No	No	Yes_pocket_F480	No	Yes	2020-04-02	Male	58	B.1.5	Europe	Spain	Castilla la Mancha	Almansa
NC_045512.2	14854	.	G	T	.	ORF1ab	missense_variant	p.Val4864Leu	Spain-COV003672-2020	No	No	No	No	Yes_pocket_F480	No	Yes	2020-04-01	Female	88	A.2	Europe	Spain	Madrid	Madrid
NC_045512.2	15100	.	G	A	.	ORF1ab	missense_variant	p.Ala4946Thr	Spain-Valencia536-2020	No	No	No	No	Yes_pocket_V557	No	Yes	2020-03-29	Female	89	A.5	Europe	Spain	Comunitat Valenciana	Valencia
NC_045512.2	15098	.	G	K	.	ORF1ab	missense_variant	p.Arg4945Ile	Switzerland-100014-2020	No	No	No	No	Yes_pocket_V557	No	Yes	2020-03-08	?	?	B.1	Europe	Switzerland	Basel-Stadt
NC_045512.2	15104	.	G	S	.	ORF1ab	missense_variant	p.Arg4947Pro	Switzerland-101144-2020	No	No	No	No	Yes_pocket_V557	No	Yes	2020-03-31	?	?	B.1	Europe	Switzerland	Bern
NC_045512.2	14840	.	G	K	.	ORF1ab	missense_variant	p.Arg4859Ile	Switzerland-101147-2020	No	No	No	No	Yes_pocket_F480	No	Yes	2020-03-31	?	?	B.1	Europe	Switzerland	Basel-Stadt
NC_045512.2	15138	.	G	K	.	ORF1ab	missense_variant	p.Met4958Ile	Switzerland-101152-2020	No	No	No	No	Yes_pocket_V557	No	Yes	2020-03-31	?	?	B.1.1	Europe	Switzerland	Basel-Land
NC_045512.2	15146	.	G	S	.	ORF1ab	missense_variant	p.Arg4961Thr	Switzerland-101152-2020	No	No	No	No	Yes_pocket_V557	No	Yes	2020-03-31	?	?	B.1.1	Europe	Switzerland	Basel-Land
NC_045512.2	14858	.	T	Y	.	ORF1ab	missense_variant	p.Val4865Ala	Switzerland-101173-2020	No	No	No	No	Yes_pocket_F480	No	Yes	2020-03-31	?	?	B.1	Europe	Switzerland	Ticino
NC_045512.2	14869	.	G	S	.	ORF1ab	missense_variant	p.Asp4869His	Switzerland-101173-2020	No	No	No	No	Yes_pocket_F480	No	Yes	2020-03-31	?	?	B.1	Europe	Switzerland	Ticino
NC_045512.2	14918	.	T	Y	.	ORF1ab	missense_variant	p.Val4885Ala	Switzerland-101179-2020	No	No	No	No	Yes_pocket_F480	No	Yes	2020-03-31	?	?	B.1	Europe	Switzerland	Basel-Stadt
NC_045512.2	15150	.	G	K	.	ORF1ab	missense_variant	p.Gln4962His	Switzerland-110032_161_E9-2020	No	No	No	No	Yes_pocket_V557	No	Yes	2020-04-01	?	?	B.1	Europe	Switzerland	Z√ºrich
NC_045512.2	14897	.	G	K	.	ORF1ab	missense_variant	p.Gly4878Val	Switzerland-110039_162_H10-2020	No	No	No	No	Yes_pocket_F480	No	Yes	2020-04-01	?	?	B.1	Europe	Switzerland	Basel-Stadt
NC_045512.2	15128	.	G	K	.	ORF1ab	missense_variant	p.Cys4955Phe	Switzerland-110039_162_H10-2020	No	No	No	No	Yes_pocket_V557	No	Yes	2020-04-01	?	?	B.1	Europe	Switzerland	Basel-Stadt
NC_045512.2	15134	.	C	Y	.	ORF1ab	missense_variant	p.Thr4957Ile	Switzerland-120168-2020	No	No	No	No	Yes_pocket_V557	No	Yes	2020-04-26	?	?	B.1.5	Europe	Switzerland	Uri
NC_045512.2	14915	.	A	R	.	ORF1ab	missense_variant	p.Gln4884Arg	Switzerland-120171-2020	No	No	No	No	Yes_pocket_F480	No	Yes	2020-04-26	?	?	B.1.5	Europe	Switzerland	Uri
NC_045512.2	14854	.	G	K	.	ORF1ab	missense_variant	p.Val4864Leu	Switzerland-120195-2020	No	No	No	No	Yes_pocket_F480	No	Yes	2020-04-27	?	?	B.1.5	Europe	Switzerland	Lucerne
NC_045512.2	15070	.	C	Y	.	ORF1ab	missense_variant	p.Leu4936Phe	Switzerland-120198-2020	No	No	No	No	Yes_pocket_V557	No	Yes	2020-04-28	?	?	B.1	Europe	Switzerland	Graub√ºnden
NC_045512.2	15136	.	A	R	.	ORF1ab	missense_variant	p.Met4958Val	Switzerland-130004-2020	No	No	No	No	Yes_pocket_V557	No	Yes	2020-05-05	?	?	B.1	Europe	Switzerland	Bern
NC_045512.2	15139	.	A	W	.	ORF1ab	missense_variant	p.Thr4959Ser	Switzerland-130004-2020	No	No	No	No	Yes_pocket_V557	No	Yes	2020-05-05	?	?	B.1	Europe	Switzerland	Bern
NC_045512.2	15139	.	A	W	.	ORF1ab	missense_variant	p.Thr4959Ser	Switzerland-130014-2020	No	No	No	No	Yes_pocket_V557	No	Yes	2020-05-07	?	?	B.1.1	Europe	Switzerland	Vaud
NC_045512.2	15145	.	A	R	.	ORF1ab	missense_variant	p.Arg4961Gly	Switzerland-130014-2020	No	No	No	No	Yes_pocket_V557	No	Yes	2020-05-07	?	?	B.1.1	Europe	Switzerland	Vaud
NC_045512.2	15094	.	A	R	.	ORF1ab	missense_variant	p.Asn4944Asp	Switzerland-H1_721_plus-2020	No	No	No	No	Yes_pocket_V557	No	Yes	2020-04-12	?	?	B.1	Europe	Switzerland	Z√ºrich
NC_045512.2	15101	.	C	A	.	ORF1ab	missense_variant	p.Ala4946Asp	Turkey-6224-Ankara1034-2020	No	No	No	No	Yes_pocket_V557	No	Yes	2020-03-17	Female	27	B.4	Europe	Turkey	Turkey
NC_045512.2	15119	.	T	A	.	ORF1ab	missense_variant	p.Val4952Asp	Turkey-6224-Ankara1034-2020	No	No	No	No	Yes_pocket_V557	No	Yes	2020-03-17	Female	27	B.4	Europe	Turkey	Turkey
NC_045512.2	14912	.	A	G	.	ORF1ab	missense_variant	p.Asn4883Ser	USA-AZ-TG271878-2020	No	No	No	No	Yes_pocket_F480	No	Yes	2020-03-20	?	?	B.1.108	North America	USA	Arizona
NC_045512.2	14874	.	G	T	.	ORF1ab	missense_variant	p.Lys4870Asn	USA-CA-ALSR-0532-SAN-2020	No	No	No	No	Yes_pocket_F480	No	Yes	2020-05-04	?	?	B.1	North America	USA	California	San Diego
NC_045512.2	14874	.	G	T	.	ORF1ab	missense_variant	p.Lys4870Asn	USA-CA-ALSR-0584-SAN-2020	No	No	No	No	Yes_pocket_F480	No	Yes	2020-04-15	?	?	B.1	North America	USA	California	San Diego
NC_045512.2	14874	.	G	T	.	ORF1ab	missense_variant	p.Lys4870Asn	USA-CA-ALSR-0680-SAN-2020	No	No	No	No	Yes_pocket_F480	No	Yes	2020-05-04	?	?	B.1	North America	USA	California	San Diego
NC_045512.2	14874	.	G	T	.	ORF1ab	missense_variant	p.Lys4870Asn	USA-CA-ALSR-0800-SAN-2020	No	No	No	No	Yes_pocket_F480	No	Yes	2020-03-31	?	?	B.1.89	North America	USA	California	San Diego
NC_045512.2	14874	.	G	T	.	ORF1ab	missense_variant	p.Lys4870Asn	USA-CA-ALSR-1534-2020	No	No	No	No	Yes_pocket_F480	No	Yes	2020-05-09	?	?	B.1	North America	USA	California	San Diego
NC_045512.2	14874	.	G	T	.	ORF1ab	missense_variant	p.Lys4870Asn	USA-CA-ALSR-1573-2020	No	No	No	No	Yes_pocket_F480	No	Yes	2020-05-14	?	?	B.1	North America	USA	California	San Diego
NC_045512.2	15071	.	T	A	.	ORF1ab	missense_variant	p.Leu4936His	USA-CA-CSMC16-2020	No	No	No	No	Yes_pocket_V557	No	Yes	2020-04-13	Female	87	B.1	North America	USA	California	Los Angeles County
NC_045512.2	15101	.	C	T	.	ORF1ab	missense_variant	p.Ala4946Val	USA-CA-CZB0726-2020	No	No	No	No	Yes_pocket_V557	No	Yes	2020-03-31	?	?	A.1	North America	USA	California	San Francisco
NC_045512.2	15074	.	A	W	.	ORF1ab	missense_variant	p.Lys4937Met	USA-CA-CZB-1473-2020	No	No	No	No	Yes_pocket_V557	No	Yes	2020-04-29	?	?	B.1.2	North America	USA	California	San Luis Obispo County
NC_045512.2	15086	.	G	A	.	ORF1ab	missense_variant	p.Ser4941Asn	USA-CA-CZB-1516-2020	No	No	No	No	Yes_pocket_V557	No	Yes	2020-05-15	?	?	B.1.3	North America	USA	California	Ventura County
NC_045512.2	15086	.	G	A	.	ORF1ab	missense_variant	p.Ser4941Asn	USA-CA-CZB-1532-2020	No	No	No	No	Yes_pocket_V557	No	Yes	2020-04-30	?	?	B.1.3	North America	USA	California	Ventura County
NC_045512.2	15131	.	G	K	.	ORF1ab	missense_variant	p.Ser4956Ile	USA-CA-CZB-1822-2020	No	No	No	No	Yes_pocket_V557	No	Yes	2020-04-23	?	?	B.1.1	North America	USA	California	Orange County CA
NC_045512.2	14874	.	G	T	.	ORF1ab	missense_variant	p.Lys4870Asn	USA-CA-CZB-2067-2020	No	No	No	No	Yes_pocket_F480	No	Yes	2020-04-27	?	?	B.1.8	North America	USA	California	San Joaquin County
NC_045512.2	14874	.	G	T	.	ORF1ab	missense_variant	p.Lys4870Asn	USA-CA-SR0237-2020	No	No	No	No	Yes_pocket_F480	No	Yes	2020-04-26	?	?	B.1	North America	USA	California	San Diego
NC_045512.2	14874	.	G	T	.	ORF1ab	missense_variant	p.Lys4870Asn	USA-CA-SR0367-2020	No	No	No	No	Yes_pocket_F480	No	Yes	2020-04-05	?	?	B.1	North America	USA	California	San Diego
NC_045512.2	14912	.	A	G	.	ORF1ab	missense_variant	p.Asn4883Ser	USA-CT-UW328-2020	No	No	No	No	Yes_pocket_F480	No	Yes	2020-03-14	?	?	B.1.108	North America	USA	Connecticut
NC_045512.2	14912	.	A	G	.	ORF1ab	missense_variant	p.Asn4883Ser	USA-CT-UW-6273-2020	No	No	No	No	Yes_pocket_F480	No	Yes	2020-04-01	?	?	B.1.108	North America	USA	Connecticut
NC_045512.2	14912	.	A	G	.	ORF1ab	missense_variant	p.Asn4883Ser	USA-CT-UW-6564-2020	No	No	No	No	Yes_pocket_F480	No	Yes	2020-04-02	?	?	B.1.108	North America	USA	Connecticut
NC_045512.2	14912	.	A	G	.	ORF1ab	missense_variant	p.Asn4883Ser	USA-CT-Yale-018-2020	No	No	No	No	Yes_pocket_F480	No	Yes	2020-03-19	?	?	B.1.108	North America	USA	Connecticut
NC_045512.2	14912	.	A	G	.	ORF1ab	missense_variant	p.Asn4883Ser	USA-CT-Yale-043-2020	No	No	No	No	Yes_pocket_F480	No	Yes	2020-03-19	?	?	B.1.108	North America	USA	Connecticut
NC_045512.2	14912	.	A	G	.	ORF1ab	missense_variant	p.Asn4883Ser	USA-CT-Yale-149-2020	No	No	No	No	Yes_pocket_F480	No	Yes	2020-03-26	?	?	B.1.108	North America	USA	Connecticut
NC_045512.2	14912	.	A	G	.	ORF1ab	missense_variant	p.Asn4883Ser	USA-CT-Yale-232-2020	No	No	No	No	Yes_pocket_F480	No	Yes	2020-03-31	?	?	B.1.108	North America	USA	Connecticut	New Haven
NC_045512.2	14912	.	A	G	.	ORF1ab	missense_variant	p.Asn4883Ser	USA-FL-BPHL-0233-2020	No	No	No	No	Yes_pocket_F480	No	Yes	2020-04-25	?	?	B.1.108	North America	USA	Florida
NC_045512.2	14912	.	A	G	.	ORF1ab	missense_variant	p.Asn4883Ser	USA-FL-BPHL-0372-2020	No	No	No	No	Yes_pocket_F480	No	Yes	2020-04-23	?	?	B.1.108	North America	USA	Florida
NC_045512.2	14912	.	A	G	.	ORF1ab	missense_variant	p.Asn4883Ser	USA-FL-BPHL-0375-2020	No	No	No	No	Yes_pocket_F480	No	Yes	2020-04-23	?	?	B.1.108	North America	USA	Florida
NC_045512.2	15082	.	A	G	.	ORF1ab	missense_variant	p.Ile4940Val	USA-IL-NM068-2020	No	No	No	No	Yes_pocket_V557	No	Yes	2020-03-18	Female	32	A.3	North America	USA	Illinois	Chicago
NC_045512.2	14912	.	A	G	.	ORF1ab	missense_variant	p.Asn4883Ser	USA-MA-MGH-00687-2020	No	No	No	No	Yes_pocket_F480	No	Yes	2020-04-06	?	?	B.1.108	North America	USA	Massachusetts
NC_045512.2	14874	.	G	K	.	ORF1ab	missense_variant	p.Lys4870Asn	USA-MD-CDC-0025-2020	No	No	No	No	Yes_pocket_F480	No	Yes	2020-03-04	Male	70	B.1	North America	USA	Maryland
NC_045512.2	14912	.	A	G	.	ORF1ab	missense_variant	p.Asn4883Ser	USA-MD-HP00069-2020	No	No	No	No	Yes_pocket_F480	No	Yes	2020-03-21	Female	53	B.1.108	North America	USA	Maryland
NC_045512.2	14912	.	A	G	.	ORF1ab	missense_variant	p.Asn4883Ser	USA-MD-MDH-0021-2020	No	No	No	No	Yes_pocket_F480	No	Yes	2020-04-01	?	?	B.1.108	North America	USA	Maryland
NC_045512.2	14873	.	A	R	.	ORF1ab	missense_variant	p.Lys4870Arg	USA-MI-MDHHS-SC20769-2020	No	No	No	No	Yes_pocket_F480	No	Yes	2020-04-22	?	?	B.1	North America	USA	Michigan
NC_045512.2	14866	.	G	T	.	ORF1ab	missense_variant	p.Val4868Phe	USA-MN-MDH-1135-2020	No	No	No	No	Yes_pocket_F480	No	Yes	2020-04-28	Unknown	?	B.1	North America	USA	Minnesota
NC_045512.2	14912	.	A	G	.	ORF1ab	missense_variant	p.Asn4883Ser	USA-NY-NYUMC201-2020	No	No	No	No	Yes_pocket_F480	No	Yes	2020-04-01	Male	65	B.1.108	North America	USA	New York	Brooklyn
NC_045512.2	14912	.	A	G	.	ORF1ab	missense_variant	p.Asn4883Ser	USA-NY-NYUMC480-2020	No	No	No	No	Yes_pocket_F480	No	Yes	2020-04-23	Female	29	B.1.108	North America	USA	New York	Nassau County
NC_045512.2	14912	.	A	G	.	ORF1ab	missense_variant	p.Asn4883Ser	USA-NY-NYUMC597-2020	No	No	No	No	Yes_pocket_F480	No	Yes	2020-04-03	Female	61	B.1.108	North America	USA	New York	Queens
NC_045512.2	14912	.	A	G	.	ORF1ab	missense_variant	p.Asn4883Ser	USA-NY-NYUMC788-2020	No	No	No	No	Yes_pocket_F480	No	Yes	2020-03-27	Female	30	B.1.108	North America	USA	New York	Queens
NC_045512.2	15113	.	C	T	.	ORF1ab	missense_variant	p.Ala4950Val	USA-NY-NYUMC909-2020	No	No	No	No	Yes_pocket_V557	No	Yes	2020-04-30	Female	29	B.1	North America	USA	New York	Brooklyn
NC_045512.2	14912	.	A	G	.	ORF1ab	missense_variant	p.Asn4883Ser	USA-NY-NYUMC98-2020	No	No	No	No	Yes_pocket_F480	No	Yes	2020-03-18	Female	27	B.1.108	North America	USA	New York	Bronx
NC_045512.2	14912	.	A	G	.	ORF1ab	missense_variant	p.Asn4883Ser	USA-NY-PV08429-2020	No	No	No	No	Yes_pocket_F480	No	Yes	2020-03-19	Male	67	B.1.108	North America	USA	New York	Manhattan
NC_045512.2	14912	.	A	G	.	ORF1ab	missense_variant	p.Asn4883Ser	USA-NY-PV08461-2020	No	No	No	No	Yes_pocket_F480	No	Yes	2020-03-18	Female	74	B.1.108	North America	USA	New York	Manhattan
NC_045512.2	14912	.	A	G	.	ORF1ab	missense_variant	p.Asn4883Ser	USA-NY-PV08471-2020	No	No	No	No	Yes_pocket_F480	No	Yes	2020-03-18	Female	59	B.1.108	North America	USA	New York	Bronx
NC_045512.2	14912	.	A	G	.	ORF1ab	missense_variant	p.Asn4883Ser	USA-NY-PV09168-2020	No	No	No	No	Yes_pocket_F480	No	Yes	2020-03-22	Male	32	B.1.108	North America	USA	New York	Manhattan
NC_045512.2	14912	.	A	G	.	ORF1ab	missense_variant	p.Asn4883Ser	USA-NY-PV09195-2020	No	No	No	No	Yes_pocket_F480	No	Yes	2020-03-20	Male	46	B.1.108	North America	USA	New York	Bronx
NC_045512.2	14912	.	A	G	.	ORF1ab	missense_variant	p.Asn4883Ser	USA-NY-PV09303-2020	No	No	No	No	Yes_pocket_F480	No	Yes	2020-03-21	Female	60	B.1	North America	USA	New York	Manhattan
NC_045512.2	14912	.	A	G	.	ORF1ab	missense_variant	p.Asn4883Ser	USA-NY-PV09369-2020	No	No	No	No	Yes_pocket_F480	No	Yes	2020-03-17	Male	56	B.1.108	North America	USA	New York	Manhattan
NC_045512.2	14912	.	A	G	.	ORF1ab	missense_variant	p.Asn4883Ser	USA-NY-PV09488-2020	No	No	No	No	Yes_pocket_F480	No	Yes	2020-03-20	Male	37	B.1.108	North America	USA	New York	Manhattan
NC_045512.2	14912	.	A	G	.	ORF1ab	missense_variant	p.Asn4883Ser	USA-TX-CDC-0406-2020	No	No	No	No	Yes_pocket_F480	No	Yes	2020-03-30	Female	33	B.1.108	North America	USA	Texas
NC_045512.2	14874	.	G	T	.	ORF1ab	missense_variant	p.Lys4870Asn	USA-TX-HMH056-2020	No	No	No	No	Yes_pocket_F480	No	Yes	2020-03-17	?	?	B.1.2	North America	USA	Texas	Greater Houston Area
NC_045512.2	14857	.	G	T	.	ORF1ab	missense_variant	p.Val4865Phe	USA-UT-03305-2020	No	No	No	No	Yes_pocket_F480	No	Yes	2020-05-09	?	?	B.1.2	North America	USA	Utah
NC_045512.2	15100	.	G	A	.	ORF1ab	missense_variant	p.Ala4946Thr	USA-UT-04019-2020	No	No	No	No	Yes_pocket_V557	No	Yes	2020-05-11	?	?	B.1	North America	USA	Utah
NC_045512.2	14857	.	G	T	.	ORF1ab	missense_variant	p.Val4865Phe	USA-UT-04152-2020	No	No	No	No	Yes_pocket_F480	No	Yes	2020-05-14	?	?	B.1.2	North America	USA	Utah
NC_045512.2	14857	.	G	T	.	ORF1ab	missense_variant	p.Val4865Phe	USA-UT-04155-2020	No	No	No	No	Yes_pocket_F480	No	Yes	2020-05-14	?	?	B.1.2	North America	USA	Utah
NC_045512.2	14857	.	G	T	.	ORF1ab	missense_variant	p.Val4865Phe	USA-UT-05583-2020	No	No	No	No	Yes_pocket_F480	No	Yes	2020-06-01	?	?	B.1.2	North America	USA	Utah
NC_045512.2	14857	.	G	T	.	ORF1ab	missense_variant	p.Val4865Phe	USA-UT-05782-2020	No	No	No	No	Yes_pocket_F480	No	Yes	2020-06-04	?	?	B.1.2	North America	USA	Utah
NC_045512.2	14857	.	G	T	.	ORF1ab	missense_variant	p.Val4865Phe	USA-UT-07016-2020	No	No	No	No	Yes_pocket_F480	No	Yes	2020-06-22	?	?	B.1.2	North America	USA	Utah
NC_045512.2	14857	.	G	T	.	ORF1ab	missense_variant	p.Val4865Phe	USA-UT-07020-2020	No	No	No	No	Yes_pocket_F480	No	Yes	2020-06-22	?	?	B.1.2	North America	USA	Utah
NC_045512.2	14857	.	G	T	.	ORF1ab	missense_variant	p.Val4865Phe	USA-UT-07022-2020	No	No	No	No	Yes_pocket_F480	No	Yes	2020-06-22	?	?	B.1.2	North America	USA	Utah
NC_045512.2	14857	.	G	T	.	ORF1ab	missense_variant	p.Val4865Phe	USA-UT-07024-2020	No	No	No	No	Yes_pocket_F480	No	Yes	2020-06-22	?	?	B.1.2	North America	USA	Utah
NC_045512.2	14857	.	G	T	.	ORF1ab	missense_variant	p.Val4865Phe	USA-UT-07269-2020	No	No	No	No	Yes_pocket_F480	No	Yes	2020-06-16	?	?	B.1.2	North America	USA	Utah
NC_045512.2	14857	.	G	T	.	ORF1ab	missense_variant	p.Val4865Phe	USA-UT-07270-2020	No	No	No	No	Yes_pocket_F480	No	Yes	2020-06-16	?	?	B.1.2	North America	USA	Utah
NC_045512.2	14912	.	A	G	.	ORF1ab	missense_variant	p.Asn4883Ser	USA-VA-DCLS-0294-2020	No	No	No	No	Yes_pocket_F480	No	Yes	2020-04-23	?	?	B.1.108	North America	USA	Virginia
NC_045512.2	14912	.	A	G	.	ORF1ab	missense_variant	p.Asn4883Ser	USA-VA-DCLS-0295-2020	No	No	No	No	Yes_pocket_F480	No	Yes	2020-04-27	?	?	B.1.108	North America	USA	Virginia
NC_045512.2	14912	.	A	G	.	ORF1ab	missense_variant	p.Asn4883Ser	USA-VA-DCLS-0296-2020	No	No	No	No	Yes_pocket_F480	No	Yes	2020-04-27	?	?	B.1.108	North America	USA	Virginia
NC_045512.2	14912	.	A	G	.	ORF1ab	missense_variant	p.Asn4883Ser	USA-VA-DCLS-0639-2020	No	No	No	No	Yes_pocket_F480	No	Yes	2020-04-11	?	?	B.1.108	North America	USA	Virginia
NC_045512.2	14912	.	A	G	.	ORF1ab	missense_variant	p.Asn4883Ser	USA-VA-DCLS-0650-2020	No	No	No	No	Yes_pocket_F480	No	Yes	2020-04-10	?	?	B.1.108	North America	USA	Virginia
NC_045512.2	14857	.	G	T	.	ORF1ab	missense_variant	p.Val4865Phe	USA-WA-S1192-2020	No	No	No	No	Yes_pocket_F480	No	Yes	2020-05-05	?	?	B.1.124	North America	USA	Washington	Yakima County
NC_045512.2	14882	.	A	G	.	ORF1ab	missense_variant	p.Asp4873Gly	USA-WA-S291-2020	No	No	No	No	Yes_pocket_F480	No	Yes	2020-03-11	?	?	A.1	North America	USA	Washington
NC_045512.2	14854	.	G	T	.	ORF1ab	missense_variant	p.Val4864Leu	USA-WA-S955-2020	No	No	No	No	Yes_pocket_F480	No	Yes	2020-05-01	?	?	A.1	North America	USA	Washington	Yakima County
NC_045512.2	15138	.	G	A	.	ORF1ab	missense_variant	p.Met4958Ile	USA-WA-UW-1729-2020	No	No	No	No	Yes_pocket_V557	No	Yes	2020-03-21	?	?	A.1	North America	USA	Washington
NC_045512.2	15080	.	C	T	.	ORF1ab	missense_variant	p.Ala4939Val	USA-WA-UW27-2020	No	No	No	No	Yes_pocket_V557	No	Yes	2020-03-04	?	?	A.1	North America	USA	Washington	King County
NC_045512.2	14882	.	A	G	.	ORF1ab	missense_variant	p.Asp4873Gly	USA-WA-UW-4026-2020	No	No	No	No	Yes_pocket_F480	No	Yes	2020-03-29	?	?	A.1	North America	USA	Washington
NC_045512.2	15138	.	G	T	.	ORF1ab	missense_variant	p.Met4958Ile	USA-WI-UW-329-2020	No	No	No	No	Yes_pocket_V557	No	Yes	2020-04-25	?	?	B.1.2	North America	USA	Wisconsin	Milwaukee County
NC_045512.2	14879	.	T	K	.	ORF1ab	missense_variant	p.Phe4872Cys	Wales-PHWC-1624E1-2020	No	No	No	No	Yes_pocket_codon_F480	No	Yes	2020-06-03	?	?	B.1.1.30	Europe	United Kingdom	Wales
NC_045512.2	15092	.	A	W	.	ORF1ab	missense_variant	p.Lys4943Met	Wales-PHWC-1627BB-2020	No	No	No	No	Yes_pocket_V557	No	Yes	2020-05-28	?	?	B.1.1.29	Europe	United Kingdom	Wales
NC_045512.2	15076	.	T	Y	.	ORF1ab	missense_variant	p.Tyr4938His	Wales-PHWC-16292E-2020	No	No	No	No	Yes_pocket_V557	No	Yes	2020-05-27	?	?	B.1.5.9	Europe	United Kingdom	Wales
NC_045512.2	14854	.	G	A	.	ORF1ab	missense_variant	p.Val4864Ile	Wales-PHWC-25A70-2020	No	No	No	No	Yes_pocket_F480	No	Yes	2020-03-23	Male	71	B.2	Europe	United Kingdom	Wales
NC_045512.2	14866	.	G	T	.	ORF1ab	missense_variant	p.Val4868Phe	Wales-PHWC-26BD6-2020	No	No	No	No	Yes_pocket_F480	No	Yes	2020-03-28	Female	96	B.1.35	Europe	United Kingdom	Wales
NC_045512.2	15150	.	G	T	.	ORF1ab	missense_variant	p.Gln4962His	Wales-PHWC-27100-2020	No	No	No	No	Yes_pocket_V557	No	Yes	2020-03-30	Female	73	B.1.1	Europe	United Kingdom	Wales
NC_045512.2	15150	.	G	T	.	ORF1ab	missense_variant	p.Gln4962His	Wales-PHWC-2765C-2020	No	No	No	No	Yes_pocket_V557	No	Yes	2020-03-31	?	?	B.1.1	Europe	United Kingdom	Wales
