## Supplemental Table 4 for "Global surveillance of potential antiviral drug resistance in SARS-CoV-2: proof of concept focussing on the RNA-dependent RNA polymerase"

### Sheet: SI_table4
Country	Freq	Total	perc	neg
Australia	12	1945	0.616967	1933
Austria	1	360	0.277778	359
Bangladesh	2	196	1.02041	194
Belgium	1	642	0.155763	641
Chile	2	141	1.41844	139
China	2	488	0.409836	486
Denmark	1	496	0.201613	495
Egypt	1	109	0.917431	108
India	6	1556	0.385604	1550
Israel	1	249	0.401606	248
Japan	2	430	0.465116	428
Latvia	1	45	2.22222	44
Netherlands	1	1054	0.0948767	1053
Nigeria	1	33	3.0303	32
Philippines	2	12	16.6667	10
Singapore	3	603	0.497512	600
Spain	3	1617	0.185529	1614
Switzerland	15	676	2.21893	661
Turkey	1	155	0.645161	154
United Kingdom	51	28744	0.177428	28693
USA	73	10807	0.675488	10734
