## Supplemental Table 5 for "Global surveillance of potential antiviral drug resistance in SARS-CoV-2: proof of concept focussing on the RNA-dependent RNA polymerase"

### Sheet: SI_table5
Pangolin	Negative	Positive	Total	Posperc
A	578	2	580	0.344828
A.1	1457	7	1464	0.478142
A.1.1	8	0	8	0
A.1.3	8	0	8	0
A.2	904	3	907	0.330761
A.3	351	1	352	0.284091
A.4	23	0	23	0
A.5	267	1	268	0.373134
A.6	83	0	83	0
A.7	23	0	23	0
A.9	6	0	6	0
B	1294	0	1294	0
B.1	15104	35	15139	0.231191
B.1.1	13585	27	13612	0.198354
B.1.1.1	2599	4	2603	0.153669
B.1.1.10	287	1	288	0.347222
B.1.1.12	19	0	19	0
B.1.1.13	16	0	16	0
B.1.1.14	47	0	47	0
B.1.1.15	25	0	25	0
B.1.1.16	34	0	34	0
B.1.1.17	14	0	14	0
B.1.1.18	6	0	6	0
B.1.1.19	4	0	4	0
B.1.1.2	409	0	409	0
B.1.1.20	11	0	11	0
B.1.1.21	12	0	12	0
B.1.1.23	24	1	25	4
B.1.1.24	10	0	10	0
B.1.1.25	155	1	156	0.641026
B.1.1.26	23	0	23	0
B.1.1.27	76	0	76	0
B.1.1.28	120	0	120	0
B.1.1.29	86	1	87	1.14943
B.1.1.3	94	0	94	0
B.1.1.30	137	1	138	0.724638
B.1.1.31	16	0	16	0
B.1.1.32	170	0	170	0
B.1.1.33	211	0	211	0
B.1.1.4	68	0	68	0
B.1.1.5	45	0	45	0
B.1.1.6	30	0	30	0
B.1.1.7	162	0	162	0
B.1.1.8	63	0	63	0
B.1.100	24	0	24	0
B.1.101	50	0	50	0
B.1.102	52	0	52	0
B.1.103	35	0	35	0
B.1.104	143	2	145	1.37931
B.1.105	84	0	84	0
B.1.106	48	0	48	0
B.1.107	43	0	43	0
B.1.108	0	32	32	100
B.1.109	11	0	11	0
B.1.11	725	0	725	0
B.1.110	75	0	75	0
B.1.111	48	0	48	0
B.1.112	69	0	69	0
B.1.113	227	0	227	0
B.1.114	23	0	23	0
B.1.115	10	0	10	0
B.1.116	47	0	47	0
B.1.117	59	0	59	0
B.1.118	17	0	17	0
B.1.119	31	0	31	0
B.1.12	63	0	63	0
B.1.120	125	0	125	0
B.1.121	86	0	86	0
B.1.122	15	0	15	0
B.1.123	18	0	18	0
B.1.124	29	1	30	3.33333
B.1.13	307	0	307	0
B.1.19	15	0	15	0
B.1.2	1222	14	1236	1.13269
B.1.21	354	0	354	0
B.1.22	171	0	171	0
B.1.23	99	2	101	1.9802
B.1.25	14	1	15	6.66667
B.1.26	102	0	102	0
B.1.29	27	0	27	0
B.1.3	390	2	392	0.510204
B.1.30	66	0	66	0
B.1.31	14	0	14	0
B.1.32	5	0	5	0
B.1.34	22	0	22	0
B.1.35	181	1	182	0.549451
B.1.36	325	3	328	0.914634
B.1.37	38	0	38	0
B.1.38	22	0	22	0
B.1.39	53	0	53	0
B.1.40	30	0	30	0
B.1.41	27	0	27	0
B.1.42	90	1	91	1.0989
B.1.43	186	0	186	0
B.1.44	104	0	104	0
B.1.5	2043	4	2047	0.195408
B.1.5.10	32	0	32	0
B.1.5.2	56	0	56	0
B.1.5.3	37	0	37	0
B.1.5.5	72	0	72	0
B.1.5.6	42	0	42	0
B.1.5.8	21	0	21	0
B.1.5.9	286	1	287	0.348432
B.1.6	29	0	29	0
B.1.66	28	0	28	0
B.1.67	13	0	13	0
B.1.68	63	0	63	0
B.1.69	17	0	17	0
B.1.70	25	0	25	0
B.1.71	27	0	27	0
B.1.72	41	0	41	0
B.1.74	50	0	50	0
B.1.75	144	0	144	0
B.1.76	61	1	62	1.6129
B.1.77	139	0	139	0
B.1.78	31	0	31	0
B.1.79	57	0	57	0
B.1.8	174	1	175	0.571429
B.1.80	70	1	71	1.40845
B.1.81	17	0	17	0
B.1.82	17	0	17	0
B.1.83	23	0	23	0
B.1.84	17	0	17	0
B.1.85	11	0	11	0
B.1.86	20	0	20	0
B.1.87	7	0	7	0
B.1.88	46	2	48	4.16667
B.1.89	54	1	55	1.81818
B.1.9	144	0	144	0
B.1.90	28	0	28	0
B.1.91	79	0	79	0
B.1.93	483	0	483	0
B.1.94	15	0	15	0
B.1.95	5	0	5	0
B.1.96	32	0	32	0
B.1.97	33	1	34	2.94118
B.1.98	42	0	42	0
B.1.99	53	0	53	0
B.10	68	0	68	0
B.11	26	0	26	0
B.12	3	0	3	0
B.13	11	0	11	0
B.14	24	0	24	0
B.15	41	0	41	0
B.16	86	0	86	0
B.17	12	0	12	0
B.18	6	0	6	0
B.19	15	0	15	0
B.2	1562	7	1569	0.446144
B.2.1	2006	4	2010	0.199005
B.2.10	16	0	16	0
B.2.2	360	1	361	0.277008
B.2.4	165	0	165	0
B.2.5	1	0	1	0
B.2.6	68	0	68	0
B.2.7	19	0	19	0
B.2.8	25	0	25	0
B.2.9	35	0	35	0
B.20	24	0	24	0
B.21	24	0	24	0
B.22	2	0	2	0
B.3	1161	2	1163	0.171969
B.4	388	4	392	1.02041
B.5	3	0	3	0
B.6	1028	8	1036	0.772201
B.9	58	0	58	0
NA	18	0	18	0
