## Supplemental Table 6 for "Global surveillance of potential antiviral drug resistance in SARS-CoV-2: proof of concept focussing on the RNA-dependent RNA polymerase"

### Sheet: Tabelle1
PatientID	Patient	No_of_samples	Days_of_Remdesivir
1	P1	2
2	P2	2
3	P3	3
4	P4	4
5	P5	1
6	P6	2
7	P7	1
8	P8	2
9	P9	1
10	P10	3
11	P11	2
12	P12	1
13	P13	2
14	P14	4
15	P15	1
16	P16	1
17	P17	2
18	P18	1
19	P19	2
20	P20	4
21	P21	4
22	P22	1
23	P23	2
24	P24	1
25	P25	1
26	P26	4
27	P27	3
28	P28	3
29	P29	3
30	P30	1
31	P31	2
32	P32	5
33	P33	2
34	P34	2
35	P35	2
36	P36	1
37	P37	3
38	P38	4
39	P39	2
40	P40	2
41	P41	5	1+10
42	P42	1
43	P43	1
44	P44	1
45	P45	2
46	P46	2
47	P47	4
48	P48	1
49	P49	1
50	P50	1
51	P51	4
52	P52	1
53	P53	1
54	P54	1
55	P55	1
56	P56	2
57	P57	1
58	P58	1
59	P59	1
60	P60	1
61	P61	2
62	P62	1
63	P63	5
64	P64	4
65	P65	1
66	P66	3
67	P67	1
68	P68	1
69	P69	2
70	P70	1
71	P71	3	10
72	P72	2
73	P73	2
74	P74	1
75	P75	3
76	P76	2
77	P77	1
78	P78	2
79	P79	2
80	P80	2
81	P81	1
82	P82	1
83	P83	2
84	P84	3	10
85	P85	1
86	P86	2
87	P87	1
88	P88	2
89	P89	3
90	P90	1
91	P91	2
92	P92	4
93	P93	4
94	P94	4
95	P95	1
96	P96	1
97	P97	1
98	P98	2
99	P99	1
100	P100	4
101	P101	2
102	P102	1
103	P103	1
104	P104	5
105	P105	1
106	P106	3
107	P107	5
108	P108	1
109	P109	1
110	P110	1
111	P111	1
112	P112	1
113	P113	4
114	P114	2
115	P115	2
116	P116	1
117	P117	2
118	P118	2
119	P119	3
120	P120	2
121	P121	7	2
122	P122	5
123	P123	1
124	P124	2
125	P125	2
126	P126	2
127	P127	2
128	P128	2
129	P129	4	10
130	P130	1
131	P131	2
132	P132	1
133	P133	1
134	P134	2	10
135	P135	1
136	P136	2
137	P137	1
138	P138	1
139	P139	3
140	P140	3
141	P141	1
142	P142	1
143	P143	1
144	P144	2
145	P145	2	10
146	P146	1
147	P147	1
148	P148	3
149	P149	1
150	P150	2
151	P151	1
152	P152	3
153	P153	1
154	P154	2
155	P155	1
156	P156	1
157	P157	1
158	P158	1
159	P159	1	5
160	P160	2
161	P161	2
162	P162	1
163	P163	1
164	P164	2
165	P165	1
166	P166	3
167	P167	6
168	P168	1
169	P169	2
170	P170	1
171	P171	3
172	P172	2
173	P173	1
174	P174	3
175	P175	3
176	P176	4
177	P177	2
178	P178	5
179	P179	2
180	P180	1
181	P181	3
182	P182	3
183	P183	4
184	P184	2
185	P185	1
186	P186	2
187	P187	2
188	P188	2
189	P189	5
190	P190	3
191	P191	3
192	P192	1
193	P193	1
194	P194	1
195	P195	2
196	P196	2
197	P197	2
198	P198	2
199	P199	1
200	P200	1
201	P201	1
202	P202	2
