## Supplemental table 9 for "Global surveillance of potential antiviral drug resistance in SARS-CoV-2: proof of concept focussing on the RNA-dependent RNA polymerase"

### Sheet: Tabellenblatt1
PDB ID	6M71 (2.9 Å, EM, no ligand)	6YYT (2.9 Å, EM, no ligand)	7AAP (2.5 Å, EM, in complex with favipiravir)	7C2K (2.93 Å, EM, no ligand)	7CXM (2.9 Å, EM, with helicase)	7BV2 (2.5 Å, EM, in complex with remdesivir)	Avg. over structures
Mutation combinations	Tot. Energy (kcal/mol)	Tot. Energy (kcal/mol)	Tot. Energy (kcal/mol)	Tot. Energy (kcal/mol)	Tot. Energy (kcal/mol)	Tot. Energy (kcal/mol)	Tot. Energy (kcal/mol)
Met924Leu;	-0.564667	-0.0874683	-0.119459	0.151485	-0.475454	-0.206708	-0.217045
Arg555Pro;	-0.164779	1.58258	0.573691	0.521431	0.721107	1.24371	0.74629
Met924Leu, Arg555Pro;	-0.7231	1.4458	0.406543	0.576063	0.315124	1.06157	0.513667
Met924Leu, Met566Val;	1.69418	1.82824	2.81651	3.57509	1.52194	2.77566	2.3686
Met924Leu, Thr567Ser;	0.806413	0.249916	0.956635	0.95863	0.348087	0.890961	0.701774
Met924Leu, Met566Val, Thr567Ser;	3.11432	2.42178	3.79662	4.16574	2.54685	3.70204	3.29122
Met566Val;	2.21055	1.88316	2.91531	3.32402	1.92315	2.96489	2.53685
Arg569Gly;	0.618316	1.0561	0.651114	0.552197	1.30699	1.74392	0.988106
Thr567Ser;	1.43606	0.382918	1.0184	0.823281	0.86845	0.998677	0.921298
Arg569Gly, Thr567Ser, Met924Leu;	1.61823	1.41489	1.63076	1.49974	2.11885	2.72515	1.8346
Val557Leu;	-0.459463	-0.473159	-1.19192	1.32588	-0.609833	-0.11088	-0.253229
Phe480Leu;	1.70142	1.70178	1.70859	1.59889	1.65358	1.56313	1.65456
Val557Leu,Phe480Leu;	0.0988708	1.03664	-1.02584	2.1983	-0.624643	-0.31216	0.228528
Val557Leu,Met924Leu;	-0.922898	-0.840563	-1.2421	1.1393	-1.19282	-0.20198	-0.54351
Phe480Leu,Met924Leu;	1.0898	1.59223	1.67649	1.79904	1.19246	1.27992	1.43832
Val557Leu,Phe480Leu,Met924Leu;	0.744413	1.12783	0.444759	3.003	0.572456	1.49542	1.23131
Val473Phe;	6.05489	1.97831	5.33453	2.3827	3.48654	4.55578	3.96546
Spike Protein
Runs N=100	Default Conformation									Cell Membrane Fusion Conformation
PDB ID	7A94 (3.9 Å, EM, bound to 1 ACE2)	7A95 (4.3 Å, EM, bound to 1 ACE2, RBD clockwise errected)	7A96 (4.8 Å, EM, bound to 1 ACE2, RBD anticlockwise errected)	7A97 (4.4 Å, EM, bound to 2 ACE2)	7A98 (5.4 Å, EM, bound to 3 ACE2)	7KJ4 (3.4 Å, EM, bound to 3 ACE2)	7KJ3 (3.7 Å, EM, bound to 2 ACE2)	7KJ2 (3.6 Å, EM, bound to 1 ACE2)	Avg. over structures	6XRA (3.0 Å, EM, distinct extended conformation)
Mutation combinations	Tot. Energy (kcal/mol)	Tot. Energy (kcal/mol)	Tot. Energy (kcal/mol)	Tot. Energy (kcal/mol)	Tot. Energy (kcal/mol)	Tot. Energy (kcal/mol)	Tot. Energy (kcal/mol)	Tot. Energy (kcal/mol)	Tot. Energy (kcal/mol)	Tot. Energy (kcal/mol)
Ser939Phe;	-0.878604	2.15192	0.468102	0.835697	0.144461	-1.08116	-1.20839	-1.80095	-0.171116	-1.914
